# Establishing a marine monitoring programme to assess antibiotic resistance: a case study from the Gulf Cooperation Council (GCC) region

**DOI:** 10.1101/2022.02.04.22270466

**Authors:** Edel Light, Craig Baker-Austin, Roderick M. Card, David Ryder, Mickael Teixeira Alves, Hanan A. Al-Sarawi, Khalil Hasan Abdulla, Henrik Stahl, Aliya AL-Ghabshi, Majed Al Ghoribi, Hanan H. Balkhy, Andrew Joseph, Alexandra Hughes, David W. Verner-Jeffreys, Brett P. Lyons, Will J.F. Le Quesne

## Abstract

The World Health Organization considers antimicrobial resistance as one of the most pressing global issues which poses a fundamental threat to human health, development, and security. Due to demographic and environmental factors, the marine environment of the Gulf Cooperation Council (GCC) region may be particularly susceptible to the threat of antimicrobial resistance. However, there is currently little information on the presence of AMR in the GCC marine environment to inform the design of appropriate targeted surveillance activities. The objective of this study was to develop, implement and conduct a rapid regional baseline monitoring survey of the presence of AMR in the GCC marine environment, through the analysis of seawater collected from high-risk areas across four GCC states: (Bahrain, Oman, Kuwait, and the United Arab Emirates). 560 *Escherichia coli* strains were analysed as part of this monitoring programme between December 2018 and May 2019. Multi-drug resistance (resistance to three or more structural classes of antimicrobials) was observed in 32.5% of tested isolates. High levels of reduced susceptibility to ampicillin (29.6%), nalidixic acid (27.9%), tetracycline (27.5%), sulfamethoxazole (22.5%) and trimethoprim (22.5%) were observed. Reduced susceptibility to the high priority critically important antimicrobials: azithromycin (9.3%), ceftazidime (12.7%), cefotaxime (12.7%), ciprofloxacin (44.6%), gentamicin (2.7%) and tigecycline (0.5%), was also noted. A subset of 173 isolates was whole genome sequenced, and high carriage rates of *qnrS1* (60/173) and *bla*_CTX-M-15_ (45/173) were observed, correlating with reduced susceptibility to the fluoroquinolones and third generation cephalosporins, respectively. This study is important because of the resistance patterns observed, the demonstrated utility in applying genomic-based approaches to routine microbiological monitoring, and the overall establishment of a transnational AMR surveillance framework focussed on coastal and marine environments.
