## Supplementary File 4 for "Establishing a marine monitoring programme to assess antibiotic resistance: a case study from the Gulf Cooperation Council (GCC) region"

### Sheet: summary_statistics
IsolateID	Total length (Mbp)	No. contigs	N50 (kb)	Coverage
BAAS02	4.94	49	203808	269.034
BAAS05	4.74	71	277538	300.259
BAAS08	5.27	95	171705	288.726
BAAS11	4.9	146	111698	270.565
BAAS12	4.61	74	168072	236.895
BAAS14	4.68	88	116066	32.4102
BAAS15	4.79	76	168395	285.15
BAAS25	4.76	71	286086	328.022
BAAS26	5.04	235	123281	305.844
BAAS36	5.11	182	143060	299.129
BAAS43	4.72	53	195654	322.166
BAAS46	4.92	62	146099	296.691
BAAS47	4.51	136	81919	302.795
BAAS48	5.22	148	111117	330.81
BANS02	4.85	167	83319	361.294
BANS03	5	129	112032	316.056
BANS08	4.76	65	196523	401.111
BANS09	4.75	62	196045	371.485
BANS12	4.83	53	273707	397.606
BANS16	4.7	75	140170	414.57
BANS18	4.77	77	168426	364.225
BANS20	4.84	68	255414	319.018
BANS23	5.37	134	251641	372.083
BANS24	5.19	88	256337	263.461
BANS26	4.85	138	75217	297.831
BANS27	5.07	141	133277	346.016
BANS29	4.81	140	223576	312.297
BANS32	4.85	169	81098	285.623
BANS33	5.08	235	67784	327.358
BANS34	4.89	107	148191	399.783
BANS36	4.97	82	184783	396.007
BANS44	4.91	74	284473	400.199
BANS45	4.98	138	89571	401.867
BANS46	4.89	104	148191	380.398
BANS47	4.36	152	60160	354.881
BANS48	4.6	89	120678	280.361
BANS52	4.63	67	156921	310.044
BATB01	4.76	65	217101	321.011
BATB06	4.74	81	182532	364.554
BATB07	4.57	111	98477	315.437
BATB09	4.67	60	232458	346.159
BATB13	4.82	104	140193	288.036
BATB25	4.6	140	74023	390.008
BATB26	4.91	68	210808	294.678
BATB30	5.03	122	104645	36.1942
BATB36	4.81	64	237638	316.344
BATB39	4.72	85	217324	297.018
BATB40	4.69	122	102981	277.184
BATB42	4.55	141	77394	306.697
BATB43	5.32	127	162661	232.095
BATB44	4.82	164	73717	283.452
BATB47	4.54	45	269484	362.472
BATB49	4.74	94	130857	324.658
BATB50	4.76	68	196516	335.065
BATB51	5.16	99	175908	242.218
KUAG02	4.72	83	135087	370.867
KUAG05	4.66	56	196824	394.827
KUAG08	5.12	183	127028	399.314
KUAG11	4.45	134	69247	402.871
KUAG16	4.69	93	123630	513.069
KUAG24	5.13	183	121075	460.659
KUAG27	4.85	171	73651	438.616
KUAG30	4.75	197	68750	408.373
KUAG31	5.22	239	92033	337.852
KUAG35	4.72	146	94843	281.266
KUAG37	5.08	100	126386	64.092
KUAG39	4.68	65	308919	358.945
KUAG42	4.84	80	173509	298.728
KUAG47	5.23	148	105322	33.7439
KUAG48	5.01	91	181559	350.471
KUAG51	4.91	52	239212	330.983
KUAG53	4.94	77	163366	374.369
KUAG56	5.16	70	206261	332.298
KUAG57	4.72	99	125916	425.05
KUAG58	4.62	87	161699	434.704
KUAG59	5	67	233306	396.375
KUAG71	4.87	74	196386	352.426
KUAG73	4.79	114	125405	317.498
KUAG77	4.62	93	161521	330.186
KUAG78	4.97	75	167662	310.341
KUAG79	4.91	51	222608	294.373
KUAG86	4.79	57	196534	297.413
KUAG90	4.77	78	150400	299.629
KUAG99	5.63	387	128152	284.077
KUAS02	4.95	173	91593	326.296
KUAS03	5.19	96	194737	259.962
KUAS05	5.05	107	134730	264.861
KUAS06	4.75	99	152479	247.59
KUAS08	5.24	53	366567	280.651
KUAS09	4.92	75	137059	291.091
KUAS12	4.91	192	74726	311.032
KUAS20	4.59	138	91614	289.25
KUAS23	5.25	118	203867	302.211
KUAS26	5.2	99	176788	212.517
KUAS28	5.09	73	165806	309.838
KUAS29	4.92	76	173892	336.743
KUAS32	5.05	82	131887	305.798
KUAS34	4.67	121	103362	299.142
KUAS35	4.75	72	185504	326.376
KUAS38	4.74	379	35818	38.667
KUAS41	4.93	87	154114	298.44
KUAS42	4.6	92	114335	321.218
KUAS44	4.66	102	126079	358.079
KUAS50	4.44	197	46044	312.426
KUAS57	4.91	682	21448	36.4496
KUAS58	4.69	88	107517	298.92
KUAS60	5.04	241	111703	307.03
KUAS69	4.61	54	180270	317.818
KUAS70	4.83	70	158716	358.265
KUAS74	4.57	103	118999	316.44
KUAS75	4.7	104	105571	284.15
KUAS78	4.62	76	173359	336.073
KUAS83	5.15	243	173788	231.152
KUAS88	4.81	184	91614	330.127
KUAS97	4.84	66	177257	346.335
KUAS98	4.63	46	242708	323.643
KUAS99	5.1	144	141433	321.74
KUX03	5.08	176	103866	270.167
KUX09	4.96	91	185144	387.128
KUX12	4.94	385	64442	85.5953
KUX15	5.48	145	148295	270.73
KUX19	5.08	172	114301	342.776
KUX20	4.85	154	91724	301.803
KUX21	4.88	69	267046	279.697
KUX24	4.92	87	166580	285.13
OMAQ15	4.79	79	154636	315.611
OMAQ17	4.79	82	154636	296.802
OMAQ18	5.12	85	246144	295.818
OMAQ20	4.79	76	154636	337.175
OMAQ27	4.79	78	142669	269.887
OMAQ30	4.77	82	154636	304.346
OMAQ32	4.79	84	142669	275.865
OMAQ36	4.75	76	161522	388.194
OMAQ41	4.8	76	154636	276.345
OMAQ50	4.79	80	154636	293.179
OMDA04	4.87	86	125786	311.405
OMDA08	4.69	123	82440	303.167
OMDA13	5.03	78	173389	250.959
OMDA17	4.45	82	99392	296.966
OMDA18	4.45	85	99392	283.923
OMDA27	4.97	46	319900	154.375
OMDA28	4.45	83	100169	347.051
OMDA29	4.67	114	111084	319.146
OMDA32	5.29	142	198143	256.71
OMDA34	4.58	65	171658	325.615
OMDA38	4.82	85	187618	271.776
OMDA39	4.64	55	290671	330.146
OMDA46	4.59	53	196549	274.549
OMDA47	4.8	33	398235	278.805
OMMA05	4.98	104	189668	297.757
OMMA13	5.52	214	136846	204.571
OMMA14	4.72	70	225183	298.736
OMMA17	5.24	126	166748	242.235
OMMA21	4.58	87	120539	304.362
OMMA26	5.12	88	224345	397.084
OMMA33	5.05	87	154504	312.58
OMMA35	4.64	107	130082	266.654
OMMA38	4.87	52	360993	286.536
OMMA42	4.74	60	195865	229.208
OMMA44	4.86	80	158859	296.787
OMMA47	5.16	183	85769	266.926
OMMA48	4.98	98	189668	263.43
UAEW203	4.95	193	62374	267.725
UAEW204	5.16	160	109521	265.193
UAEW205	4.77	65	163918	295.858
UAEW207	4.78	65	201889	268.442
UAEW209	4.78	65	201889	262.895
UAEW213	4.96	70	189991	291.815
UAEW214	5.17	149	119019	299.489
UAEW220	4.78	64	201889	334.693
UAEWH02	4.78	69	181531	412.779
UAEWH03	4.81	81	266668	298.514
UAEWH04	5.03	95	217454	268.792
