## Supplementary File 5 for "Establishing a marine monitoring programme to assess antibiotic resistance: a case study from the Gulf Cooperation Council (GCC) region"

### Sheet: Frequency_Gene_Observations
Gene	Frequency	Percentage of total (%)	Antibiotic
aac(3)-IIa	4	2.31214	Gentamicin
aac(3)-IId	4	2.31214
blaDHA-1	11	6.35838	Ceftazidine, cefotaxime and ampicillin. AmpC phenotype.
blaCMY-2	2	1.15607
Novel blaCMY variant 1	1	0.578035
blaCTX-M-14b	1	0.578035	Ceftazidine, cefotaxime and ampicillin. ESBL phenotype.
blaCTX-M-15	44	25.4335
blaCTX-M-55	1	0.578035
blaSHV-12	2	1.15607
blaTEM-1A	1	0.578035	Ampilicillin resistance.
blaTEM-1B	57	32.948
blaTEM-1C	1	0.578035
blaTEM (partial sequence)	1	0.578035
Novel blaTEM variant 1	1	0.578035
Novel blaTEM variant 2	2	1.15607
Novel blaTEM variant 3	1	0.578035
sul1	23	13.2948	Sulfamoxazole + trimethoprim
sul2	45	26.0116
sul3	14	8.09249
dfrA1	12	6.93642
dfrA12	8	4.62428
dfrA14	29	16.763
dfrA15	1	0.578035
dfrA17	15	8.67052
dfrA5	2	1.15607
mph(A)	27	15.6069	Azithromycin
blaLAP-2	1	0.578035	Ciprofloxacin
qnrB4	10	5.78035
qnrB7	1	0.578035
qnrS1	58	33.526
qnrS13	2	1.15607
qnrS (partial sequence)	1	0.578035
gyrA
S83A	2	1.15607
S83L	18	10.4046
S83V	1	0.578035
D87Y	1	0.578035
S83L + D87N	23	13.2948
parC
A56T S80I	1	0.578035
S57T	1	0.578035
S80I	20	11.5607
S80R	1	0.578035
S80I E84G	3	1.7341
parE
L416F	1	0.578035
S458A	11	6.35838
E460D	1	0.578035
I529L	1	0.578035
tet(A)	65	37.5723	Tetracyclines
tet(B)	10	5.78035
tet(D)	2	1.15607
tet(M)	1	0.578035
catA1	5	2.89017	Chloramphenicol
catA2	1	0.578035
cml1A1	9	5.20231
floR	8	4.62428
* Excluding aadA genes, due to them not being relevant in gentomycin sensitivity.
*Excluding aph(3')-I genes due to them not being relevant in gentomycin sensitivity.
* Excluding aph(6)-Id genes due to them not being relevant to every gentomycin isomer.
* Excluding ermB due to no erythromycin testing having been done.
* Excluding fosA7 due to no fosfomycin testing having been done.
* Excluding lnu(F) due to no lincosamide testing having been done.
* Excluding mdf(A) as it is an efflux pump, and therefore not very interesting, and is also associated with Chloramphenicol
