## Supplementary File 6 for "Establishing a marine monitoring programme to assess antibiotic resistance: a case study from the Gulf Cooperation Council (GCC) region"

### Sheet: Correlation_Stats
Antibiotic	P+/G+	P-/G-	G+/P-	G-/P+	Sensitivity	Specificity	PPV	NPV	No Isolates Tested	Kappa
Gentamicin	8	162	0	3	72.7273	100	100	98.1818	173	0.833
Ceftazidine	56	109	2	6	90.3226	98.1982	96.5517	94.7826	173	0.898
Cefotaxime	56	109	2	6	90.3226	98.1982	96.5517	94.7826	173	0.898
Ampicillin	91	77	2	3	96.8085	97.4684	97.8495	96.25	173	0.942
Sulfamethoxazole + trimethoprim	51	108	6	8	86.4407	94.7368	89.4737	93.1034	173	0.818
Tetracycline	64	106	2	1	98.4615	98.1481	96.9697	99.0654	173	0.963
Azithromycin	25	146	2	0	100	98.6486	92.5926	100	173	0.955
Ciprofloxacin	103	66	3	1	99.0385	95.6522	97.1698	98.5075	173	0.952
ESBL Phenotype	38	17	7	4	90.4762	70.8333	84.4444	80.9524	66	0.630
AmpC Phenotype	11	54	1	0	100	98.1818	91.6667	100	66	0.947
AmpC and ESBL Phenotype	0	57	3	6	N/A	95	N/A	90.4762	66	N/A
